# High Norovirus False Discovery Rates and Noro-1 Assay Cross-Reactivity in the BioFire FilmArray Gastrointestinal Panel

**DOI:** 10.64898/2026.05.15.26353342

**Authors:** Jonathan C. Reed, Clarice Mauer, Andrew R. Mack, Erez A. Theriault, Giannoula S. Tansarli, Ferric C. Fang, Lori Bourassa, Alexander L. Greninger

## Abstract

Molecular syndromic panels such as the BioFire FilmArray Gastrointestinal Panel (BF-GIP) have been widely adopted for gastrointestinal illness diagnosis due to their fast turnaround times and broad pathogen coverage. Recently, the BF-GIP demonstrated increased rates of norovirus false-positive detections, prompting a Class II recall of more than two million tests in February 2024. We examined the prevalence of BF-GIP norovirus false positives across four hospitals from December 2024 to June 2025. Among 185 BF-GIP norovirus-positive results confirmed with the BD MAX Enteric Viral Panel, the false discovery rate ranged from 31 to 74% across sites, with the highest rate seen at a specialized cancer care hospital. Deep sequencing of BF-GIP pouches (n=42) confirmed the Noro-1 assay as the primary source of off-target amplification, identifying 78 off-target species – predominantly commensal stool bacteria – compared to only two species for the Noro-2 assay. Off-target species amplified by the Noro-1 assay were recovered from both false-positive and true-negative pouches, suggesting no single species accounted for the false-positive results. Partial primer complementarity at off-target loci and amplicon Tm values within the acceptable range support mispriming of gut microbiota as the underlying cause. False-positive pouches exhibited significantly higher Cp values than true positives for both assays (Noro-1: 26.6 vs. 11.1, p=0.013; Noro-2: 30.0 vs. 13.1, p<0.001), consistent with low-level off-target amplification. These findings highlight the high false discovery rate of the Noro-1 assay, identify bacterial species involved in mispriming, and demonstrate the need to redesign this assay to ensure reliable testing and improved patient care.

**Importance:** Syndromic molecular panels have revolutionized gastrointestinal diagnostics. However, recent data have suggested significant norovirus false-positive results associated with the BioFire FilmArray Gastrointestinal Panel. Here, we investigate a major diagnostic failure associated with the 2024 Class II recall of this assay, revealing norovirus false discovery rates as high as 74% in certain clinical settings. By deep sequencing amplicons from FilmArray pouches, we identified widespread cross-reactivity of the Noro-1 assay with stool microbiome nucleic acid. Off-target Noro-1 amplicons were detected from 78 bacterial species across 42 clinical pouches. For 16 species with the highest read counts per pouch, amplicons mapped to discrete genomic loci with partial primer overlap, consistent with mispriming. The identification of these discrete loci, combined with the repeatedly high false discovery rate reported across multiple studies, creates a clinical imperative to redesign this assay. Our work also highlights the ongoing need for rigorous post-market surveillance and the utility of deep sequencing in troubleshooting diagnostic assay failures.
