## Supplementary File for "High Norovirus False Discovery Rates and Noro-1 Assay Cross-Reactivity in the BioFire FilmArray Gastrointestinal Panel"

### Sheet: Sheet1
Name	Sequence	Type
D5XX	5’-AATGATACGGCGACCACCGAGATCTACACXXXXXXXXACACTCTTTCCCTACAC-3’	TruSeq primers
D7XX	5’-CAAGCAGAAGACGGCATACGAGATXXXXXXXXGTGACTGGAGTTCAGACGTG-3’
iTru_R2_stub_RCp	/5Phos/GATCGGAAGAGCACACGTCTGAACTCCAGTCAC	Y-stub Adapter
iTru_R1_stub	ACACTCTTTCCCTACACGACGCTCTTCCGATC*T
